# Prediction of antidepressant side effects in the Genetic Link to Anxiety and Depression Study

**DOI:** 10.1101/2024.05.01.24306668

**Authors:** Danyang Li, Yuhao Lin, Helena L. Davies, Johan Källberg Zvrskovec, Rujia Wang, Chérie Armour, Ian R. Jones, Andrew M. McIntosh, Nathalie Kingston, John R. Bradley, Christopher Hübel, Gursharan Kalsi, Jonathan R. I. Coleman, the NIHR BioResource consortium, Matthew Hotopf, Thalia C. Eley, Evangelos Vassos, Raquel Iniesta, Gerome Breen

## Abstract

Antidepressants are the most common treatment for moderate or severe depression. Side effects are crucial indicators for antidepressants, but their occurrence varies widely among individuals. In this study, we leveraged genetic and medical data from self-reported questionnaires in the Genetic Links to Anxiety and Depression (GLAD) study to build prediction models of side effects and subsequent discontinuation across three antidepressant classes (SSRI, SNRI, tricyclic antidepressant (TCA)) at the first and the last (most recent) year of prescription. We included 259 predictors spanning genetic, clinical, illness, demographic, and antidepressant information. Six prediction models were trained, and their performance was compared. The final dataset comprised 4,354 individuals taking SSRI in the first prescription and 3,414 taking SSRI, SNRI or TCA in the last year of prescription. In the first year, the best area under the receiver operating characteristic curve (AUROC) for predicting SSRI discontinuation and side effects were 0.65 and 0.60. In the last year of SSRI prescription, the highest AUROC reached 0.73 for discontinuation and 0.87 for side effects. Models for predicting discontinuation and side effects of SNRI and TCA showed comparable performance. The history of side effects and discontinuation of antidepressant use were the most influential predictors of the outcomes in the last year of prescription. When examining 30 common antidepressant side effect symptoms, most of them were differentially prevalent between antidepressant classes. Our findings suggested the feasibility of predicting antidepressant side effects using a self-reported questionnaire, particularly for the last prescription. These results could contribute valuable insights for the development of clinical decisions aimed at optimising treatment selection with enhanced tolerability but require replication in medical record linkage or prospective data.
