## Supplementary Table 1 for "Prediction of antidepressant side effects in the Genetic Link to Anxiety and Depression Study"

### Sheet: Sheet1
code	phenotype_type	phenotype_category	category	trait	trait_detail	trait_label	download_link	citation	year	sample_size_discovery	doi	link_to_reference
ADHD06	disorder	mental_and_behavioural	Psychiatry	adhd	ADHD	ADHD		Demontis et al.	2022	225534.0	https://doi.org/10.1038/s41588-022-01285-8	https://www.nature.com/articles/s41588-022-01285-8
ALCD03	disorder	mental_and_behavioural	Psychiatry	alcohol_dependence	Alcohol dependence (EUR)	Alcohol dependence	Personal communication	Walters et al.	2017	46568.0	https://doi.org/10.1038/s41593-018-0275-1	https://www.nature.com/articles/s41593-018-0275-1
ALCO01	trait	behaviour_and_personality	Substance use	alcohol_use	Daily alcohol use both	Daily alcohol use both	https://grasp.nhlbi.nih.gov/downloads/ResultsFebruary2017/2016/2016_Schumann/pooled_continuous_alcohol.csv.gz		2016	70460.0		https://www.pnas.org/content/113/50/14372.long
ALZH01	disorder	nervous_system	Psychiatry	alzheimer	Alzheimer’s disease	Alzheimer’s disease	http://www.pasteur-lille.fr/en/recherche/u744/igap/igap_download.php		2013	54162.0		http://www.nature.com/ng/journal/v45/n12/full/ng.2802.html
ANOR02	disorder	mental_and_behavioural	Psychiatry	anorexia_nervosa	Anorexia nervosa (PGC2)	Anorexia nervosa (PGC2)		Watson et al.	2019	72517.0		https://www.nature.com/articles/s41588-019-0439-2
ANXI03	disorder	mental_and_behavioural	Psychiatry	Anxiety_CC	Lifetime probable anxiety diagnosis	Probable anxiety diagnosis		Purves et al.	2018	83566.0	https://doi.org/10.1038/s41380-019-0559-1	https://www.nature.com/articles/s41380-019-0559-1
ASTH01	disorder	respiratory_system	Pulmonology	asthma	Asthma	Asthma	https://beaune.cng.fr/gabriel/gabriel_results.zip		2010	26475.0		http://www.nejm.org/doi/full/10.1056/NEJMoa0906312
AUTI07	disorder	mental_and_behavioural	Psychiatry	autism	Autism spectrum disorder (PGC +iPSYCH)	Autism spectrum disorder		Grove et al.	2019	46350.0	https://doi.org/10.1038/s41588-019-0344-8	https://www.nature.com/articles/s41588-019-0344-8#Sec11
BFPC04	trait	anthropometrics	Body composition	body_fat_percentage	Body fat percentage complete both	Body fat percentage	Own production	Hübel et al.	2017	353972.0	https://doi.org/10.1002/ajmg.b.32709	https://onlinelibrary.wiley.com/doi/full/10.1002/ajmg.b.32709
BIPO03	disorder	mental_and_behavioural	Psychiatry	bipolar_disorder	Bipolar disorder	Bipolar disorder (PGC3)	https://doi.org/10.6084/m9.figshare.14102594	Mullins et al.	2021	413466.0	https://doi.org/10.1038/s41588-021-00857-4	https://www.nature.com/articles/s41588-021-00857-4
BIPO04	disorder	mental_and_behavioural	Psychiatry	bipolar_disorder_type1	Bipolar disorder, type 1	Bipolar disorder, type 1		Mullins et al.	2021	475038.0	https://doi.org/10.1038/s41588-021-00857-4	https://www.nature.com/articles/s41588-021-00857-4
BIPO05	disorder	mental_and_behavioural	Psychiatry	bipolar_disorder_type2	Bipolar disorder, type 2	Bipolar disorder, type 2		Mullins et al.	2021	370856.0	https://doi.org/10.1038/s41588-021-00857-4	https://www.nature.com/articles/s41588-021-00857-4
BODY02	trait	anthropometrics	Body composition	extreme_bmi	Extreme BMI	Extreme BMI	http://www.broadinstitute.org/collaboration/giant/images/9/98/GIANT_EXTREME_BMI_Stage1_Berndt2013_publicrelease_HapMapCeuFreq.txt.gz		2013	16068		http://www.nature.com/ng/journal/v45/n5/full/ng.2606.html
BODY08F	trait	anthropometrics	Body composition	bmi	BMI complete female	BMI complete female	Own production		2017	180765.0
BODY08M	trait	anthropometrics	Body composition	bmi	BMI complete male	BMI complete male	Own production		2017	173207.0
BODY11	trait	anthropometrics	Body composition	bmi	BMI Locke & UKB	BMI Locke & UKB	https://portals.broadinstitute.org/collaboration/giant/index.php/GIANT_consortium_data_files#2018_GIANT_and_UK_BioBank_Meta_Analysis_for_Public_Release	Yengo et al.	2018	693529.0		https://academic.oup.com/hmg/article-lookup/doi/10.1093/hmg/ddy271
CANU02	trait	behaviour_and_personality	Substance use	cannabis_initiation						162082.0
CAUD01	trait	brain	Brain structure	volume_caudate	Subcortical brain regions: Caudate	Subcortical brain regions: Caudate	http://enigma.ini.usc.edu/publications/enigma-2/data-agreement-for-enigma2-download/		2015	13171.0		http://www.nature.com/nature/journal/v520/n7546/full/nature14101.html
CELI01	disorder	digestive_system	Gastroenterology	celiac_disease	Celiac Disease	Celiac Disease	https://www.immunobase.org/downloads/protected_data/GWAS_Data/hg19_gwas_cel_dubois_4_19_1.tab		2010	15283.0		http://www.nature.com/ng/journal/v42/n4/full/ng.543.html
CHRO01	trait	behaviour_and_personality	Sleep	chronotype	Chronotype	Chronotype	http://www.t2diabetesgenes.org/datasets/Chronotype_SIN_BOLT.output_plus.metrics_MAF0.001_HWE1E-5_qual0.4.txt.gz	Jones et al.	2016	128266.0	https://doi.org/10.1371/journal.pgen.1006125	http://journals.plos.org/plosgenetics/article?id=10.1371/journal.pgen.1006125
CHRO02	trait	behaviour_and_personality	Sleep	sleep_duration	Sleep Duration	Sleep Duration	http://www.t2diabetesgenes.org/datasets/Sleep_Duration_SIN_BOLT.output_plus.metrics_MAF0.001_HWE1E-5_qual0.4.txt.gz	Jones et al.	2016	128266.0	https://doi.org/10.1371/journal.pgen.1006125	http://journals.plos.org/plosgenetics/article?id=10.1371/journal.pgen.1006125
CHRO06	trait	behaviour_and_personality	Sleep	undersleeper	Undersleeper	Undersleeper	http://www.t2diabetesgenes.org/datasets/bin_undersleeper_BOLT.output_for_plotting_maf0.001_hwe1eminus5_qual0.4.txt.gz	Jones et al.	2016	128266.0	https://doi.org/10.1371/journal.pgen.1006125	http://journals.plos.org/plosgenetics/article?id=10.1371/journal.pgen.1006125
CIRR01	disorder	digestive_system	Hepatology	primary_biliary_cirrhosis	Primary Biliary Cirrhosis	Primary Biliary Cirrhosis	https://www.immunobase.org/downloads/protected_data/GWAS_Data/hg19_gwas_pbc_cordell_4_20_0.tab		2015	13239		http://www.nature.com/ncomms/2015/150922/ncomms9019/full/ncomms9019.html
COAD03	disorder	circulatory_system	Cardiovascular system	coronary_artery_disease	Coronary Artery Disease	Coronary Artery Disease	http://www.cardiogramplusc4d.org/media/cardiogramplusc4d-consortium/data-downloads/UKBB.GWAS1KG.EXOME.CAD.SOFT.META.PublicRelease.300517.txt.gz	Nelson et al.	2017	336924.0	https://doi.org/10.1038/ng.3913	https://www.nature.com/articles/ng.3913
CROH01	disorder	digestive_system	Gastroenterology	crohn_disease	Crohn's disease	Crohn's disease	ftp://ftp.sanger.ac.uk/pub/consortia/ibdgenetics/iibdgc-trans-ancestry-filtered-summary-stats.tgz		2015	20883		http://www.nature.com/ng/journal/v47/n9/abs/ng.3359.html
CROS01	disorder	mental_and_behavioural	Psychiatry	adhd_aut_bip_mdd_scz	Cross-psychiatric disorders	Cross-psychiatric disorders	http://www.med.unc.edu/pgc/files/resultfiles/pgc.cross.full.2013-03.zip		2013	61220		http://www.sciencedirect.com/science/article/pii/S0140673612621291
CROS02	disorder	mental_and_behavioural	Psychiatry	cross_disorder	Cross-disorder meta-analysis of ADHD, alcohol use disorder, anorexia nervosa, anxiety disorder, autism, bipolar disorder, depression, insomnia, OCD, PTSD, schizophrenia, Tourette's syndrome		https://ctg.cncr.nl/software/summary_statistics/		2022	1660809
DEPR02	trait	behaviour_and_personality	Psychiatry	depressive_symptoms	Depressive symptoms	Depressive symptoms	http://ssgac.org/documents/DS_Full.txt.gz	Okbay et al.	2016	161460.0		http://www.nature.com/ng/journal/v48/n6/full/ng.3552.html
DEPR07	disorder	mental_and_behavioural	Psychiatry	major_depressive_disorder	Major depressive disorder (PGC2, no 23andme, no UKBiobank)	Major depressive disorder (PGC2)			2018	143265		https://www.nature.com/articles/s41588-018-0090-3
DEPR09	disorder	mental_and_behavioural	Psychiatry	major_depressive_disorder	Broad depression (UKB + PGC2, no 23andMe)	Broad depression (UKB + PGC2, no 23andMe)	https://datashare.ed.ac.uk/bitstream/handle/10283/3203/PGC_UKB_depression_genome-wide.txt?sequence=3&isAllowed=y	Howard et al.	2019	500,199	https://doi.org/10.1038/s41593-018-0326-7	https://doi.org/10.1038/s41593-018-0326-7
DIAB05	disorder	endocrine_nutritional_and_metabolic	Endocrinology	diabetes_type_2	Type 2 diabetes 2017	Type 2 diabetes 2017	http://diagram-consortium.org/downloads.html		2017	159208.0		https://diabetes.diabetesjournals.org/content/66/11/2888.long
DIAB06	disorder	endocrine_nutritional_and_metabolic	Endocrinology	diabetes_type_2	Type 2 diabetes 2017 BMI-adjusted	Type 2 diabetes 2017 BMI-adjusted	http://diagram-consortium.org/downloads.html		2017	159208.0		https://diabetes.diabetesjournals.org/content/66/11/2888.long
EDUC02	trait	intelligence_and_education	Educational attainment	attainment_of_college_or_university	Attainment of a college or a university degree	Attainment of a college or a university degree	https://grasp.nhlbi.nih.gov/downloads/FullResults/2016/2016_Davies/Davies_MP_2016.zip		2016	111114.0		https://www.nature.com/articles/mp201645
EDUC03	trait	intelligence_and_education	Educational attainment	years_educational_attainment	Educational attainment: EduYears	Education years	https://www.thessgac.org/data	Lee et al.	2018	766345.0	https://doi.org/10.1038/s41588-018-0147-3	https://www.nature.com/articles/s41588-018-0147-3
EXTR01	trait	behaviour_and_personality	Personality	extraversion	Extraversion (item response theory)	Extraversion (item response theory)	https://www.dropbox.com/s/bk2jn41vrfl3zna/GPC-2.EXTRAVERSION.zip?dl=0		2015	63030.0		http://link.springer.com/article/10.1007%2Fs10519-015-9735-5
FATM04	trait	anthropometrics	Body composition	fat_mass	Fat mass complete both	Fat mass both	Not published (C. Hübel 2018 UK Biobank)		2017	353972.0		https://www.nature.com/articles/s41467-019-13544-0
GROW01	trait	anthropometrics	Growth & Puberty	pubertal_growth_age10_age12	Pubertal growth: single height measurement at age 10 in girls and 12 in boys	Pubertal growth: height at 10 in girls & 12 in boys	http://egg-consortium.org/downloads/Pubertal_growth_10F_12M_combined.txt.gz		2013	13960.0		http://hmg.oxfordjournals.org/content/22/13/2735.long
GROW03	trait	anthropometrics	Growth & Puberty	pubertal_growth_age8-adult	Pubertal growth: standardized difference in height between age 8 and adult in males and females	Pubertal growth: standardized difference in height between age 8 and adult in males and females	http://egg-consortium.org/downloads/Pubertal_growth_PGF_PGM_combined.txt.gz		2013	10799.0		http://hmg.oxfordjournals.org/content/22/13/2735.long
HEAD01	trait	anthropometrics	Birth	infant_head_circumference	Infant Head Circumference	Infant Head Circumference	http://egg-consortium.org/downloads/EGG_HC_DISCOVERY.txt.gz		2012	10768.0		http://www.nature.com/ng/journal/v44/n5/full/ng.2238.html
HEAL01	trait	behaviour_and_personality	Cognition	health	Self-rated health	Self-rated health	http://www.psy.ed.ac.uk/ccace/downloads/Harris2016_IJE_self_rated_health.zip	Harris et al.	2016	111483.0	https://doi.org/10.1093/ije/dyw219
HEAR01	trait	circulatory_system	Cardiovascular system	heart_rate	Heart Rate	Heart Rate	http://walker05.u.hpc.mssm.edu/META_STAGE1_GWASHR_SUMSTATS.txt	den Hoed et al.	2013	85787.0	https://doi.org/10.1038/ng.2610	http://www.nature.com/ng/journal/v45/n6/full/ng.2610.html
HEIG01	trait	anthropometrics	Birth	birth_length	Birth Length	Birth length	http://egg-consortium.org/downloads/EGG-GWAS-BL.txt.gz		2015	28459.0		http://hmg.oxfordjournals.org/content/24/4/1155.long
HEIG03	trait	anthropometrics	Body composition	height	Height 2014	Height 2014	https://www.broadinstitute.org/collaboration/giant/images/0/01/GIANT_HEIGHT_Wood_et_al_2014_publicrelease_HapMapCeuFreq.txt.gz		2014	253288.0		http://www.nature.com/ng/journal/v46/n11/full/ng.3097.html
HEIG07	trait	anthropometrics	Body composition	sitting_height_ratio	Sitting height ratio (SHR) Sitting/total height European	Sitting height ratio (SHR) Sitting/total height European	https://personal.broadinstitute.org/rigel/prism/PUBLIC_RELEASE/SHR.INVNORMAL.EuropeanAncestry.Stage1.RELEASE.ROUNDED.tbl.gz		2015	11943.0		linkinghub.elsevier.com/retrieve/pii/S0002-9297(15)00101-10
HIPC01	trait	anthropometrics	Body composition	hip_circumference	Hip circumference European	Hip circumference	https://portals.broadinstitute.org/collaboration/giant/images/e/e4/GIANT_2015_HIP_COMBINED_EUR.txt.gz		2015	145308.0		https://www.nature.com/articles/nature14132
HIPC03	trait	anthropometrics	Body composition	hip_circumference	Hip circumference European BMI-adjusted	Hip circumference (BMI-adjusted)	https://portals.broadinstitute.org/collaboration/giant/images/5/52/GIANT_2015_HIPadjBMI_COMBINED_EUR.txt.gz		2015	143579.0		https://www.nature.com/articles/nature14138
INCO01	trait	behaviour_and_personality	Socioeconomic status	household_income	Household income	Household income	http://www.psy.ed.ac.uk/ccace/downloads/Hill_CB_2016.zip	Hill et al.	2016	112151.0		http://www.sciencedirect.com/science/article/pii/S0960982216311198?via%3Dihub
INCO03	trait	behaviour_and_personality	Socioeconomic status	social_deprivation	Social deprivation, as measured using Townsend scores	Social deprivation, as measured using Townsend scores	http://www.psy.ed.ac.uk/ccace/downloads/Hill_CB_2016.zip	Hill et al.	2016	112151.0		http://www.sciencedirect.com/science/article/pii/S0960982216311198?via%3Dihub
INFB01	disorder	digestive_system	Gastroenterology	inflammatory_bowel_diseases	Inflammatory bowel diseases (UC + CD)	Inflammatory bowel diseases (UC + CD)	ftp://ftp.sanger.ac.uk/pub/consortia/ibdgenetics/iibdgc-trans-ancestry-filtered-summary-stats.tgz		2015	34652		http://www.nature.com/ng/journal/v47/n9/abs/ng.3359.html
INSO02	trait	behaviour_and_personality	Psychiatry	insomnia	Insomnia (2019)	Insomnia 2019		Jansen et al.	2019	1331010.0		https://www.nature.com/articles/s41588-018-0333-3
INTE01	trait	intelligence_and_education	Intelligence	childhood_intelligence	Childhood Intelligence	Childhood Intelligence	http://ssgac.org/documents/CHIC_Summary_Benyamin2014.txt.gz		2014	12441.0		http://www.nature.com/mp/journal/v19/n2/full/mp2012184a.html
INTE03	trait	intelligence_and_education	Intelligence	intelligence	Intelligence (Cognitive ability)	Intelligence (Cognitive ability)	https://ctg.cncr.nl/software/summary_statistics	Savage et al.	2018	269867.0	https://doi.org/10.1038/s41588-018-0152-6	https://www.nature.com/articles/s41588-018-0152-6
LEAN06	trait	anthropometrics	Body composition	fat_free_mass	Fat free mass / lean mass complete both	Fat-free mass complete both	internal		2017	353972.0
LONG01	trait	anthropometrics	Longevity	parents_age_at_death	Parents' age at death	Parents' age at death	https://figshare.com/articles/Plling_et_al_2017_UKB_parents_attained_age_GWAS/5439382	Pilling et al.	2017	389166.0		http://www.aging-us.com/article/100930/text
LONG02	trait	anthropometrics	Longevity	mothers_age_at_death	Mother's age at death	Mother's age at death	https://ndownloader.figshare.com/files/9547759	Pilling et al.	2017	389166.0		http://www.aging-us.com/article/100930/text
LONG03	trait	anthropometrics	Longevity	fathers_age_at_death	Father's age at death	Father's age at death	https://ndownloader.figshare.com/files/9547735	Pilling et al.	2017	389166.0		http://www.aging-us.com/article/100930/text
LONG04	trait	anthropometrics	Longevity	parents_attained_age	Parents attained age	Parents attained age	https://ndownloader.figshare.com/files/9547828	Pilling et al.	2017	389166.0		http://www.aging-us.com/article/100930/text
LONG05	trait	anthropometrics	Longevity	mother_attained_age	Mother attained age	Mother attained age	https://ndownloader.figshare.com/files/9547762	Pilling et al.	2017	389166.0		http://www.aging-us.com/article/100930/text
LONG06	trait	anthropometrics	Longevity	father_attained_age	Father attained age	Father attained age	https://ndownloader.figshare.com/files/9547747	Pilling et al.	2017	389166.0		http://www.aging-us.com/article/100930/text
LONG07	trait	anthropometrics	Longevity	parents_both_top10_percent_survival	Longest 10% survival	Longest 10% survival	https://ndownloader.figshare.com/files/9548053	Pilling et al.	2017	389166.0		http://www.aging-us.com/article/100930/text
LUPU01	disorder	skin_and_subcutaneous_tissue	Dermatology	systemic_lupus_erythematosus	Systemic Lupus Erythematosus	Systemic Lupus Erythematosus	https://www.immunobase.org/downloads/protected_data/GWAS_Data/hg19_gwas_sle_bentham_4_20_0.tab		2015	23210		http://www.nature.com/ng/journal/v47/n12/full/ng.3434.html
MALT01	trait			childhood_maltreatment	Meta-analysed GWAS of childhood maltreatment (continuous)		https://doi.org/10.17863/CAM.65339		2021	185414
MEMO01	trait	intelligence_and_education	Cognition	memory	Memory	Memory	https://grasp.nhlbi.nih.gov/downloads/FullResults/2016/2016_Davies/Davies_MP_2016.zip	Davies et al.	2016	112067.0	https://doi.org/10.1038/mp.2016.45	https://www.nature.com/articles/mp201645
MENA02F	trait	anthropometrics	Growth & Puberty	menarche	Age at Menarche (marker of puberty in females)	Age at menarche	https://grasp.nhlbi.nih.gov/downloads/FullResults/2017/2017_Day/Menarche_1KG_NatGen2017_WebsiteUpload.zip		2017	329345.0		https://www.nature.com/articles/ng.3841
MENO01F	trait	anthropometrics	Gynaecology	menopause	Age at Menopause	Age at menopause	http://www.reprogen.org/Menopause_HapMap2_DayNG2015_18112015.txt.gz		2015	69360.0		http://www.nature.com/ng/journal/v47/n11/full/ng.3412.html
MIGR01	trait	nervous_system	Neurology	migraine	Migraine	Migraine	Personal communication	Gormley et al.	2016	202320.0		https://www.nature.com/articles/ng.3598
NEUR02B	trait	behaviour_and_personality	Personality	neuroticism	Neuroticism 300K complete meta. UKB: 12-item version of the Eysenck Personality Inventory Neuroticism; GPC: item response theory	Neuroticism	Internal work on UK Biobank		2017	287535.0
OBES01	disorder	anthropometrics	Body composition	obesity_1	Obesity class 1	Obesity class 1	http://www.broadinstitute.org/collaboration/giant/images/4/42/GIANT_OBESITY_CLASS1_Stage1_Berndt2013_publicrelease_HapMapCeuFreq.txt.gz		2013	98697		http://www.nature.com/ng/journal/v45/n5/full/ng.2606.html
OBES02	disorder	anthropometrics	Body composition	obesity_2	Obesity class 2	Obesity class 2	http://www.broadinstitute.org/collaboration/giant/images/a/a9/GIANT_OBESITY_CLASS2_Stage1_Berndt2013_publicrelease_HapMapCeuFreq.txt.gz		2013	72546		http://www.nature.com/ng/journal/v45/n5/full/ng.2606.html
OBES03	disorder	anthropometrics	Body composition	obesity_3	Obesity class 3	Obesity class 3	http://www.broadinstitute.org/collaboration/giant/images/d/d0/GIANT_OBESITY_CLASS3_Stage1_Berndt2013_publicrelease_HapMapCeuFreq.txt.gz		2013	50364		http://www.nature.com/ng/journal/v45/n5/full/ng.2606.html
OBES05	disorder	anthropometrics	Body composition	obesity_childhood	Childhood obesity (2019)	Childhood obesity (2019)				28604.0		https://academic.oup.com/hmg/article/28/19/3327/5528371
OBES07	disorder	anthropometrics	Body composition	obesity_childhood	Childhood obesity (no ALSPAC)	Childhood obesity (no ALSPAC)			2019	27680.0		https://academic.oup.com/hmg/article/28/19/3327/5528371
OCDI01	disorder	mental_and_behavioural	Psychiatry	ocd	Obsessive compulsive disorder	Obsessive compulsive disorder	https://www.med.unc.edu/pgc/results-and-downloads/data-use-agreement-forms/pgc-ocd_aug2017.zip%20data_download_agreement		2017	9725		https://www.nature.com/articles/mp2017154
OSTE05	trait	musculoskeletal_system_and_connective_tissue	Skeletal system	body_less_head_bmd	Total body less head bone mineral density (TBLH-BMD) children	Bone mineral density childhood	https://grasp.nhlbi.nih.gov/downloads/FullResults/2017/2017_Medina-Gomez/MedinaGomez_GEFOS_pediatric_bivariate_final.zip		2017	10414.0		https://www.nature.com/articles/s41467-017-00108-3
OSTE11	trait	anthropometrics	Skeletal system	lifecourse_bmd	Lifecourse TB-BMD: meta-analysis	Lifecourse TB-BMD: meta-analysis	http://www.gefos.org/sites/default/files/METAANALYSIS2016_all_GEFOS.txt.gz			66628.0		https://www.cell.com/ajhg/fulltext/S0002-9297(17)30494-9#secsectitle0146
OVER01	disorder	anthropometrics	Body composition	overweight	Overweight	Overweight	http://www.broadinstitute.org/collaboration/giant/images/3/3a/GIANT_OVERWEIGHT_Stage1_Berndt2013_publicrelease_HapMapCeuFreq.txt.gz		2013	158855		http://www.nature.com/ng/journal/v45/n5/full/ng.2606.html
PHYS01	trait	physical_activity	Behaviour	physical_activtiy	Physical activity (objectively-measured)	Physical activity (objectively measured)	Personal communication		2018	66224.0
PTSD06	disorder	mental_and_behavioural	Psychiatry	PTSD_case_control_MVP	PTSD case/control					214408.0		https://www.nature.com/articles/s41588-020-00767-x
PTSD07	disorder	mental_and_behavioural	Psychiatry	PTSD_severity_MVP	PTSD symptom severity					186689.0		https://www.nature.com/articles/s41588-020-00767-x
PTSD08	disorder	mental_and_behavioural	Psychiatry	PTSD_reexperiencing_MVP	PTSD symptom reexperiencing					186689.0		https://www.nature.com/articles/s41588-020-00767-x
PTSD09	disorder	mental_and_behavioural	Psychiatry	PTSD_avoidance_MVP	PTSD symptom avoidance					186689.0		https://www.nature.com/articles/s41588-020-00767-x
PTSD10	disorder	mental_and_behavioural	Psychiatry	PTSD_hyperarousal_MVP	PTSD symptom hyperarousal					186689.0		https://www.nature.com/articles/s41588-020-00767-x
PUTA01	trait	brain	Brain structure	volume_putamen	Subcortical brain regions: Putamen	Subcortical brain regions: Putamen	http://enigma.ini.usc.edu/publications/enigma-2/data-agreement-for-enigma2-download/		2015	13171.0		http://www.nature.com/nature/journal/v520/n7546/full/nature14101.html
REAC01	trait	intelligence_and_education	Cognition	reaction_type	Reaction time	Reaction time	http://www.psy.ed.ac.uk/ccace/downloads/Davies_MP_2016.zip			111483.0		https://www.nature.com/articles/mp201645
REAS01	trait	intelligence_and_education	Cognition	verbal-numerical_reasoning	Verbal-numerical reasoning	Verbal-numerical reasoning	http://www.psy.ed.ac.uk/ccace/downloads/Davies_MP_2016.zip			36035.0		https://www.nature.com/articles/mp201645
REPR01	trait	behaviour_and_personality	Reproduction	age_first_birth	Reproductive behavior: Age First Birth	Reproductive behavior: Age First Birth	http://sociogenome.com/material/GWASresults/AgeFirstBirth_Pooled.txt.gz		2016	251151.0		http://www.nature.com/ng/journal/v48/n12/full/ng.3698.html
REPR02	trait	behaviour_and_personality	Reproduction	number_of_children	Reproductive behavior: Number of Children Ever Born	Reproductive behavior: Number of Children Ever Born	http://sociogenome.com/material/GWASresults/NumberChildrenEverBorn_Pooled.txt.gz		2016	343072.0		http://www.nature.com/ng/journal/v48/n12/full/ng.3698.html
REPR03	trait	behaviour_and_personality	Behavioural	number_children_ever_born	Number of children ever born		https://www.repository.cam.ac.uk/items/877008c2-4cd5-4173-aef9-1a380dfe1c6f		2023
RHEU01	disorder	musculoskeletal_system_and_connective_tissue	Skeletal system	rheumatoid_arthritis	Rheumatoid Arthritis 2014	Rheumatoid Arthritis 2014	https://www.immunobase.org/downloads/protected_data/GWAS_Data/hg19_gwas_ra_okada_4_19_1.tab		2014	79799		http://www.nature.com/nature/journal/v506/n7488/full/nature12873.html
RISK01	trait	mental and behavioural	Personality	risky_behaviour	General risk tolerance	General risk tolerance	https://www.dropbox.com/s/il1d7vabk5283dm/RISK_GWAS_MA_UKB%2Breplication.txt?dl=0	Karlsson Linnér et al.	2019	466571.0	https://doi.org/10.1038/s41588-018-0309-3	https://www.nature.com/articles/s41588-018-0309-3
SCHI05	disorder	mental_and_behavioural	Psychiatry	schizophrenia	Schizophrenia (PGC3)	Schizophrenia (PGC3)	https://doi.org/10.6084/m9.figshare.19426775	Trubetskoy et al.	2022	320404.0	https://doi.org/10.1038/s41586-022-04434-5	https://www.nature.com/articles/s41586-022-04434-5
SMOK05	trait	behaviour_and_personality	Substance use	smoking_severity	Heavy versus never smoker in UKBileve	Heavy versus never smoker in UKBileve	[UKBB Resources Section]		2017	46758.0		https://www.nature.com/articles/ng.3787
SMOK06	trait	mental and behavioural	Substance use	ever_smoker	ever smoker (UKB + TAG)	Ever smoker (UKB + TAG)	https://www.dropbox.com/s/o7wgwhnhjgt3eyn/EVER_SMOKER_GWAS_MA_UKB%2BTAG.txt?dl=0	Karlsson Linnér et al.	2019	518633.0	https://doi.org/10.1038/s41588-018-0309-3	https://www.nature.com/articles/s41588-018-0309-3
SMOK11	trait	mental_and_behavioural	Behavioural	nicotine_dependence	Nicotine dependence		From Melissa Munn-Chernoff		2018
SUBJ01	trait	behaviour_and_personality	Emotion	subjective_well-being	Subjective well-being: survey questions on life satisfaction, positive affect, or happiness	Subjective well-being: survey questions on life satisfaction, positive affect, or happiness	http://ssgac.org/documents/SWB_Full.txt.gz	Okbay et al.	2016	298420.0	https://doi.org/10.1038/ng.3552	http://www.nature.com/ng/journal/v48/n6/full/ng.3552.html
THIN01	trait	anthropometrics	Body composition	persistent_thinness	Persistent thin individuals versus controls	Persistent thinness				12055.0		https://journals.plos.org/plosgenetics/article?id=10.1371/journal.pgen.1007603
TIRE01	trait	behaviour_and_personality	Emotion	self-reported_tiredness	Self-reported tiredness	Self-reported tiredness	http://www.psy.ed.ac.uk/ccace/downloads/Deary2017_Mol_Psych_tiredness.zip	Deary et al.	2017	108976.0	https://doi.org/10.1038/mp.2017.5	https://www.nature.com/articles/mp201770
TOUR01	disorder	mental_and_behavioural	Psychiatry	tourettes_syndrome						14307.0
WAIS03	trait	anthropometrics	Body composition	waist_circumference	Waist circumference EU BMI-adjusted	Waist circumference EU BMI-adjusted	http://portals.broadinstitute.org/collaboration/giant/images/7/73/GIANT_2015_WCadjBMI_COMBINED_EUR.txt.gz		2015	229089.0		https://www.nature.com/articles/nature14132
WEIG02	trait	anthropometrics	Birth	birth_weight	Birth weight EU	Birth weight EU	http://mccarthy.well.ox.ac.uk/publications/2016/EggBirthWeight_Nature/BW3_EUR_summary_stats.txt.gz		2016	143677.0		https://www.nature.com/articles/nature19806
WHIP03	trait	anthropometrics	Body composition	waist_hip_ratio	Waist-hip ratio EUR	Waist-hip ratio EUR	http://portals.broadinstitute.org/collaboration/giant/images/5/54/GIANT_2015_WHR_COMBINED_EUR.txt.gz		2015	196365.0		https://www.nature.com/articles/nature14132
WHIP05	trait	anthropometrics	Body composition	waist_hip_ratio	Waist-hip ratio EUR BMI-adjusted	Waist-hip ratio (BMI-adjusted)	http://portals.broadinstitute.org/collaboration/giant/images/e/eb/GIANT_2015_WHRadjBMI_COMBINED_EUR.txt.gz		2015	142475.0		https://www.nature.com/articles/nature14132
