## Supplementary Table 3 for "Prediction of antidepressant side effects in the Genetic Link to Anxiety and Depression Study"

### Sheet: Sheet1
Demographics	Clinical measures	Antidepressant history	Genetic information	Illnes
dem.sex	cidid.screener	antidepressants_totaltime	ADHD06	dem.disability
dem.years_schoolplease_include_preschool	cidid.weight_appetite_change	antidepressants_total_drugtype	ALCD03	dem.metal_implants
dem.bmi_signup	cidid.mdd_diagnosis	efficacy_history	ALCO01	dem.epilepsy_or_convulsions
dem.what_is_your_current_employment_status	cidid.number_episodes	sideeffect_history	ALZH01	dem.migraines
dem.what_is_your_current_maritalrelationship_status	cidid.criterion_A_score	discontinuation_history	ANOR02	dem.multiple_sclerosis
dem.coffee_cups_day	cidid.felt_sad_blue_row	antidepressant_first_age	ANXI03	dem.parkinsons_disease
dem.overweight_told_doctor	cidid.lost_interest_hobbies_work	antidepressant_last_age	ASTH01	dem.severe_memory_loss
dem.do_you_have_a_specific_diet	cidid.day_feelings		AUTI07	dem.hay_fever
dem.what_is_your_ethnic_origin	cidid.did_you_feel_this_way		BFPC04	dem.drug_allergy
dem.affects_concerned_memory_day	cidid.tired_energy_usual_low		BIPO03	dem.food_allergy
dem.how_would_you_describe_your_vision	cidid.section_skip_questions_low		BIPO04	dem.other_allergy
dem.which_hand_do_you_usually_write_with	cidid.didyour_weight_change		BIPO05	dem.osteoporosis
dem.wake_middle_night_trouble	cidid.did_your_sleep_change		BODY02	dem.osteoarthritis
dem.how_would_you_describe_your_hearing	cidid.trouble_falling_asleep		BODY08F	dem.rheumatoid_arthritis
dem.based_confirm_living_permanent	cidid.waking_too_early		BODY08M	dem.other_arthritis
	cidid.sleeping_too_much		BODY11	dem.asthma
	cidid.depression_episode_sleeping		CANU02	dem.emphysema_or_chronic_bronchitis
	cidid.trouble_concentrating_lot_usual		CAUD01	dem.heart_attack_or_angina
	cidid.good_worthless_feel_people		CELI01	dem.high_blood_cholesterol
	cidid.death_lot_general_elses		CHRO01	dem.high_blood_pressure
	cidid.long_altogether_feel		CHRO02	dem.atrial_fibrillation
	cidid.problems_interfere_roles_activities		CHRO06	dem.stroke
	cidid.low_mood_weeks_life		CIRR01	dem.crohns_disease
	cidid.medication_prescribed_weeks		COAD03	dem.ulcerative_colitis
	cidid.unprescribed_medication_more_than_once		CROH01	dem.coeliac_disease
	cidid.drugs_or_alcohol_more_than_once		CROS01	dem.diabetes_type_1
	cidid.talking_therapy_psychotherapy		CROS02	dem.diabetes_type_2
	cidid.none_of_the_above		DEPR02	dem.pain_due_to_diabetes
	cidid.counselling		DEPR07	dem.pain_due_to_virus
	cidid.mindfulness		DEPR09	dem.breast_cancer
	cidid.relationship_therapy		DIAB05	dem.lung_cancer
	cidid.group_therapy		DIAB06	dem.stomach_cancer
	cidid.guided_selfhelp		EDUC02	dem.colon_cancer
	cidid.family_therapy		EDUC03	dem.uterus_cancer
	cidid.cbt		EXTR01	dem.prostate_cancer
	cidid.workshops		FATM04	dem.psoriasis
	cidid.online_therapy		GROW01	dem.vitiligo
	cidid.other		GROW03	dem.eczema
	cidid.never		HEAD01	dem.thyroid_disease
	cidid.did_you_take_your_medication_as_advised		HEAL01
	cidid.mood_brighten_response_positive		HEAR01
	cidid.arms_legs_experience_heavy		HEIG01
	cidid.were_you_overly_sensitive_to_interpersonal_rejection		HEIG03
	cidid.was_your_mood_worse		HEIG07
	cidid.low_mood_weeks_life		HIPC01
	cidid.appetite_change_experience		HIPC03
	cidid.aprofessional_problems		INCO01
	cidid.close_relative_illness_significant		INCO03
	cidia.screener		INFB01
	cidia.criterion_C_score		INSO02
	cidia.diagnosis		INTE01
	cidia.felt_worried_tense_anxious		INTE03
	cidia.lot_people_things_situation		LEAN06
	cidia.longest_period_worry_categorical_combined		LONG01
	pad.panic_symptoms		LONG02
	pad.criterion_B		LONG03
	pad.diagnosis		LONG04
	pad.heart_poundingracing		LONG05
	pad.sweating		LONG06
	pad.tremblingshaking		LONG07
	pad.short_of_breathsmothered		LUPU01
	pad.choking		MALT01
	pad.paindiscomfort_in_your_chest		MEMO01
	pad.nauseousfelt_sick_in_the_stomach		MENA02F
	pad.dizzy_unsteady_lightheaded_or_faint		MENO01F
	pad.hot_or_cold		MIGR01
	pad.numbnesstingling_sensations		NEUR02B
	pad.felt_things_werent_realdetached		OBES01
	pad.afraid_lose_controlgo_crazy		OBES02
	pad.afraid_you_were_going_to_die		OBES03
	pad.no_symptom		OBES05
	pad.nervous_feel_anxious_worried		OBES07
	pad.losing_control_heart_attack		OCDI01
	pad.avoid_situations_panic_attacks		OSTE05
	pad.medical_condition_medication_drugs		OSTE11
	pad.sudden_anxiety_attacks_strong		OVER01
	pad.strong_fears_attack_situation		PHYS01
	saspd.being_with_others		PTSD06
	saspd.trusting_other_people		PTSD07
	saspd.friendships		PTSD08
	saspd.temper		PTSD09
	saspd.acting_on_impulse		PTSD10
	saspd.worrying		PUTA01
	saspd.being_organised		REAC01
	saspd.caring_about_other_people		REAS01
	saspd.selfreliance		REPR01
	saspd		REPR02
	saspd_personality_disorder		REPR03
			RHEU01
			RISK01
			SCHI05
			SMOK05
			SMOK06
			SMOK11
			SUBJ01
			THIN01
			TIRE01
			TOUR01
			WAIS03
			WEIG02
			WHIP03
			WHIP05
			c19_activity_score
			c19_poor
			c19_intermediate
			c19_ultrarapid
			d6_activity_score
			d6_poor
			d6_intermediate
			d6_ultrarapid
